# Polygenic Risk Scores and HLA Class II Variants are Biomarkers of Corticosteroid Response in Childhood Nephrotic Syndrome

**DOI:** 10.1101/2025.08.01.25332825

**Authors:** Tiffany Tu, Alejandro Ochoa, Amika Sood, Ashley Drabik, Megan Chryst-Stangl, Brandon Lane, Guanghong Wu, Frank Donovan, Ursula Harper, Settara Chandrasekharappa, Christopher Esezobor, Adaobi Solarin, David Hooper, Christine Sethna, Sandra Amaral, Mahmoud Kallash, Michelle Rheault, Priya Verghese, Vikas Dharnidharka, Eloise Salmon, Patricia Weng, Tarak Srivastava, Michael E. Seifert, Cozumel Pruette, David Selewski, Keisha Gibson, Tracy Hunley, Asiri Abeyagunawardena, Shenal Thalgahagoda, Arvind Bagga, Aditi Sinha, Nicholas Webb, Larry Greenbaum, Ali Gharavi, Krzysztof Kiryluk, Mathias Kretzler, Lisa Guay-Woodford, Simone Sanna-Cherchi, Agnieszka Bierzynska, Ania Koziell, Gavin Welsh, Moin Saleem, Charles Rotimi, Eileen Chambers, Cliburn Chan, CureGN Consortium, PNRC Glomerular disease group, CIBMTR/NMDP Consortium, Annette Jackson, Adebowale Adeyemo, Rasheed Gbadegesin

## Abstract

**Introduction:** Nephrotic syndrome (NS), a common glomerular disease in children, is classified based on response to corticosteroid therapy as either steroid-sensitive nephrotic syndrome (SSNS), or steroid-resistant nephrotic syndrome (SRNS). However, there are currently no reliable predictors of therapy response at initial clinical presentation.

**Methods:** We conducted genome-wide association studies, developed polygenic risk scores (PRS) for therapy response and analyzed classical HLA alleles in 1,997 (994 discovery and 1,003 replication/validation cohorts) previously unstudied children with NS and 3,558 ancestry-matched controls.

**Results:** A significant association with HLA loci defined by variants in *HLA-DQB1, HLA-DRB1*, and *HLA-DQA1* were found for SSNS (but not SRNS), along with a second immune-related SSNS locus: *CLEC16A*. A PRS that discriminates between SSNS and SRNS was validated in two independent cohorts. The HLA haplotype *HLA-DRB1*07:01∼DQA1*02:01∼DQB1*02:02* was associated with ∼4 times the risk of developing SSNS. A model incorporating HLA haplotype, PRS score, and age at onset of the disease was the best predictor of steroid responsiveness with an AUC of 0.68-0.70 and an overall classification accuracy of SSNS versus SRNS of 67-71%.

**Conclusions:** Our findings confirm that SSNS (unlike SRNS) is an immune-mediated HLA-associated disorder. The PRS for therapy response and HLA haplotype can serve as biomarkers and provide a foundation for more accurate diagnoses and tailored and individualized treatment.

**Translational statement:** To identify biomarkers of pattern of steroid responsiveness in childhood-onset nephrotic syndrome, we carried out a case-control study that included over 4,000 samples, including 994 patients with NS in the discovery phase and an additional 1,003 cases from two independent replication cohorts. We identified significant risk of steroid-sensitive NS (SSNS) at HLA class II genes and *CLEC16A* (a gene important in the regulation of T and B lymphocytes). The HLA haplotype *DRB1*07:01∼DQA1*02:01∼DQB1*02:02* was associated with four-fold increased odds of SSNS. A model incorporating HLA haplotype, polygenic risk score, and age at onset of the disease was the best predictor of steroid responsiveness providing useful delineation of steroid sensitivity from steroid resistance. In conclusion, age at onset of disease, HLA class II variants and polygenic risk scores are useful biomarkers of corticosteroid response in childhood NS and may serve as useful clinical decision support tools to guide treatment.

Graphical Abstract
