## Supplementary Data S3 for "Polygenic Risk Scores and HLA Class II Variants are Biomarkers of Corticosteroid Response in Childhood Nephrotic Syndrome"

id	a1	prs
chr6:30770823:A:G	G	0.988273
chr6:31151645:C:T	T	0.775746
chr6:31633043:A:G	G	0.783287
chr6:32193589:T:C	C	0.625696
chr6:32593082:A:C	C	0.76177
chr6:32658925:A:G	G	0.697525
chr6:32666541:C:A	A	0.976943
chr6:32669903:T:C	C	0.952819
