## Supplementary material for "Polygenic Risk Scores and HLA Class II Variants are Biomarkers of Corticosteroid Response in Childhood Nephrotic Syndrome": List of consortia members

### Sheet: CureGNGeneticsWG-10.2024
Name	Email
Bruce M Robinson	bmr@umich.edu
Damian Fermin	dfermin@umich.edu
Felix Eichinger	eichinge@umich.edu
Jean Morrison	jvmorr@umich.edu
Bethany Klunder	kbethany@umich.edu
Matthias Kretzler	kretzler@umich.edu
Laura Heyns Mariani	lmariani@umich.edu
Margaret Helmuth	mhelmuth@umich.edu
Sean Eddy	seaneddy@umich.edu
Cathy Smith	smithcat@umich.edu
Abigail Smith	abigail.smith3@northwestern.edu
Afshin Parsa	afshin.parsa@nih.gov
Ali Gharavi	ag2239@cumc.columbia.edu
Atlas Khan	ak4046@cumc.columbia.edu
Aviya Litman	aviya@princeton.edu
Cecilia Berrouet	ccb2184@cumc.columbia.edu
Celine Berthier	celineb@med.umich.edu
Chandra Theesfeld	chandrat@princeton.edu
Jennifer Lee	chunlai@med.umich.edu
Clara Fischman	Clara.Fischman@Pennmedicine.upenn.edu
Chen Wang	cw3154@cumc.columbia.edu
Dhruti Chen	dhruti_chen@med.unc.edu
Dominic Ciavatta	dominic_ciavatta@med.unc.edu
Francesca Zanoni	francescazanoni70@gmail.com
Iuliana Ionita-Laza	ii2135@cumc.columbia.edu
Jaya Isaac	jayisaac@montefiore.org
Jeffrey Kopp	jeffreyk@intra.niddk.nih.gov
Kathleen Chen	kc31@princeton.edu
Krzysztof Mucha	kjmucha@gmail.com
Krzysztof Kiryluk	kk473@cumc.columbia.edu
Kimberley Reidy	kreidy@montefiore.org
Lili Liu	ll3196@cumc.columbia.edu
Matt Sampson	Matthew.Sampson@childrens.harvard.edu
Michelle Mcnulty	michelle.mcnulty@childrens.harvard.edu
Martin Pollak	mpollak@bidmc.harvard.edu
Nowrin Aman	nowrin.aman@sickkids.ca
Olga T.	ogt@genomics.princeton.edu			ogt@princeton.edu	Olga.troy@gmail.com
Patrick Hamilton	patrick.hamilton@manchester.ac.uk
Rasheed Gbadegesin	rasheed.gbadegesin@duke.edu
Rachel Sealfon	rsealfon@flatironinstitute.org
Scott Wenderfer	scott.wenderfer@cw.bc.ca
Rachel Sealfon	sealfon@gmail.com
Sidhant Puntambekar	sidhant.puntambekar@childrens.harvard.edu
Ksenia Sokolova	sokolova@princeton.edu
Simone Sanna-Cherchi	ss2517@cumc.columbia.edu
Tetyana Vasylyeva	tetyana.vasylyeva@ttuhsc.edu
Tess Marvin	tm6830@princeton.edu
Viji Nair	vijin@med.umich.edu
Bill Smoyer	william.smoyer@nationwidechildrens.org
	wmao@flatironinstitute.org

### Sheet: PNRC Glomerular work group
Asha Moudgil, MD	Children's National Medical Center, Washnigton DC
Blanche Chavers, MD	University of Minnesota
Charles Kwon, MD	Cleveland Clinic, Ohio
Corinna Bowers	Nationwide Children's Hospital, Columbus, Ohio
Deb Gipson, MD	University of Michigan Children's Hospital, Ann Arbor, Michigan
Deepa Chand, MD	Akron Children's Hospital, Ohio
Donald Jack Weaver, MD	Carolinas Health Care / Levine Children's
Elizabeth Abraham, MD	Saint Louis University / Cardinal Glennon Children's Medical Center
Halima Janjua	Cleveland Clinic, Ohio
Jen-Jar Lin, MD, PhD	Wake Forest University, Winston Salem, NC
Larry Greenbaum, MD	Emory University
Mahmoud Kallash, MD	Nationwide Children's Hospital
Michelle Rheault, MD	Unversity of Minnesota
Nilka De Jeus Gonzalez	University of Puerto Rico
Rasheed Gbadegesin, MD	Duke University
Shashi Nagaraj, MD	Duke University
Susan Massengill, MD	Carolinas Health Care / Levine Children's, Charlotte, NC
Tarak Srivastava, MD	Mercy Children's Hospital, Kansas, Missouri
Tray Hunley, MD	Vanderbilt University
Yi Cai	Helen DeVos Children's Hospital, Grand Rapids, Michigan
Abiodun Omoloja	Dayton Children's Hospital, Ohio
Cynthia Silva	Connecticut Children's Hospital, New Haven, Connecticut
Adebowale Adeyemo	Center for Research on Genomics and Global Health, National Human Genome Research Institute, National Institutes of Health, Bethesda, MD 20892-5635, USA
Christopher Esezobor	Department of Pediatrics, Lagos University Teaching Hospital (LUTH), Nigeria
Adaobi Solarin	3Department of Pediatrics, Lagos State University Teaching Hospital (LASUTH), Nigeria
Asiri Abeyagunawardena	Department of Pediatrics, University of Peradeniya, Sri Lanka
Thalgahagoda, Shenal	Department of Pediatrics, University of Peradeniya, Sri Lanka

### Sheet: CIBMTR_NMDP
Dr. Abeer Madbouly PhD amadboul@NMDP.ORG
Mr. Stephen Spellman sspellma@NMDP.ORG
